# Development and Validation of a Pictorial Cue Database for Cannabis Cue Reactivity Studies: Insights from Behavioral and Neural Investigations

**DOI:** 10.1101/2024.07.26.24310880

**Authors:** Zahra Hamidein, Neda Mohammad, Parnian Rafei, Mohsen Ebrahimi, Hamed Ekhtiari, Peyman Ghobadi-Azbari, Tara Rezapour

**Author notes:** **Corresponding authors:** 1. Tara Rezapour, Department of Cognitive Psychology, Institute for Cognitive Science Studies (ICSS), Tehran, Iran; 2. Peyman Ghobadi-Azbari, Iranian National Center for Addiction Studies, Tehran University of Medical Sciences, Tehran, Iran.

## Abstract

**Introduction:** Craving, a potent driving force behind drug-seeking and consumption behaviors, represents a dynamic emotional-motivational response primarily elicited by drug-related cues. In laboratory settings, the drug cue reactivity (DCR) paradigm is frequently employed to evoke craving and investigate the neural and behavioral responses to drug cues. This study adopts functional magnetic resonance imaging (fMRI) alongside behavioral assessments to establish a collection of validated pictorial cues encompassing both cannabis and neutral images.

**Methods:** 110 cannabis-related images were selected across cannabis flowers and powder, cannabis use methods, and paraphernalia categories. Participants with a history of cannabis use were then asked to assess the selected images for craving, valence, and arousal using both the visual analog scale and the self-assessment Manikin. Using fMRI, the neural mechanisms underlying cannabis cue-reactivity were investigated at the whole-brain level and within Brainnetome atlas areas in a subgroup of 31 cannabis users.

**Results:** The selected cannabis-related images (n = 110) received significantly higher craving (t = 6.56; p<0.001) and arousal (t = 17.46; p<0.001) ratings compared to the neutral ones (n = 30). Fifty regular cannabis users (19.9 ± 4.8 years; 10 females and 40 males) with at least a one-year history of use were included. Investigating blood oxygenation level-dependent (BOLD) responses to cannabis compared with neutral cues yielded significant activations in the inferior/medial frontal gyrus, fusiform gyrus, parahippocampal gyrus, orbital gyrus, postcentral gyrus, insula, precuneus, superior/middle temporal gyrus, and cerebellar tonsil.

**Conclusion:** This study provides a resource of ecologically validated cannabis-related images useful for studies applying DCR as interventions or assessments for cannabis users.
