## Supplementary material for "Development and Validation of a Pictorial Cue Database for Cannabis Cue Reactivity Studies: Insights from Behavioral and Neural Investigations": Cue Validation Supplemental

### Sheet: pilot-study
Categories	Subdivisions	Code	Mean	sd	upper_than_the_average	cultural_similarity
Cannabis alone	Cannabis	1	3.43	1.18	No	Yes
Cannabis alone	Cannabis	2	4.57	0.49	Yes	Yes
Cannabis alone	Cannabis	3	4	0.76	Yes	Yes
Cannabis alone	Cannabis	4	3.86	0.64	Yes	Yes
Cannabis alone	Cannabis	5	4.29	1.03	Yes	Yes
Cannabis alone	Cannabis	6	4	1.07	Yes	Yes
Cannabis alone	Cannabis	7	4.14	0.83	No	Yes
Cannabis alone	Cannabis	8	4.57	0.49	Yes	Yes
Cannabis alone	Cannabis	9	4.14	0.83	No	Yes
Cannabis alone	Cannabis	10	4.43	0.73	Yes	Yes
Cannabis alone	Cannabis	11	3.57	1.05	No	Yes
Cannabis alone	Cannabis	12	4	1.31	Yes	Yes
Cannabis alone	Cannabis	13	4.29	0.7	No	Yes
Cannabis alone	Cannabis	14	4.29	0.88	Yes	Yes
Cannabis alone	Cannabis	15	4.14	0.83	Yes	Yes
Cannabis alone	Cannabis	16	3.57	1.05	Yes	Yes
Cannabis alone	Cannabis	17	3.71	1.03	Yes	Yes
Cannabis alone	Cannabis	18	3.86	0.99	Yes	Yes
Cannabis alone	Cannabis	19	3.14	0.83	Yes	Yes
Cannabis alone	Cannabis	20	3.86	0.83	Yes	Yes
Cannabis alone	Cannabis	21	2.57	1.18	No	Yes
Cannabis alone	Cannabis	22	3.43	0.49	Yes	Yes
Cannabis alone	Cannabis	23	3.71	0.83	No	Yes
Cannabis alone	Cannabis	24	4.14	0.83	Yes	Yes
Cannabis alone	Cannabis	25	4.43	0.73	Yes	Yes
Cannabis alone	Cannabis	26	4.14	0.83	Yes	Yes
Cannabis alone	Cannabis	27	3.57	1.4	Yes	Yes
Cannabis alone	Cannabis	28	3.71	1.16	Yes	No
Cannabis alone	Cannabis	29	3.29	1	No	No
Cannabis alone	Cannabis	30	4.29	0.88	Yes	Yes
Cannabis alone	Cannabis	31	3.43	1.05	No	No
Cannabis alone	Cannabis	32	3.14	0.83	Yes	Yes
Cannabis-related paraphernalia activities with faces	Blunt/Joint	1	1.86	1.12	No	Yes
Cannabis-related paraphernalia activities with faces	Blunt/Joint	2	2.43	0.9	No	Yes
Cannabis-related paraphernalia activities with faces	Blunt/Joint	3	1.43	0.73	No	Yes
Cannabis-related paraphernalia activities with faces	Blunt/Joint	4	2.71	0.88	No	Yes
Cannabis-related paraphernalia activities with faces	Blunt/Joint	5	3.29	1.28	Yes	Yes
Cannabis-related paraphernalia activities with faces	Blunt/Joint	6	3.14	0.83	Yes	No
Cannabis-related paraphernalia activities with faces	Blunt/Joint	7	3.86	0.83	Yes	Yes
Cannabis-related paraphernalia activities with faces	Blunt/Joint	8	2.57	1.18	No	Yes
Cannabis-related paraphernalia activities with faces	Blunt/Joint	9	3.57	1.18	Yes	Yes
Cannabis-related paraphernalia activities with faces	Blunt/Joint	10	2.57	0.73	No	No
Cannabis-related paraphernalia activities with faces	Blunt/Joint	11	3.29	1.03	Yes	No
Cannabis-related paraphernalia activities with faces	Blunt/Joint	12	3	1.07	Yes	Yes
Cannabis-related paraphernalia activities with faces	Blunt/Joint	13	4.57	0.49	Yes	Yes
Cannabis-related paraphernalia activities with faces	Blunt/Joint	14	4	1.07	Yes	Yes
Cannabis-related paraphernalia activities with faces	Blunt/Joint	15	4	0.83	Yes	Yes
Cannabis-related paraphernalia activities with faces	Blunt/Joint	16	2.57	1.05	No	Yes
Cannabis-related paraphernalia activities with faces	Blunt/Joint	17	3	1.36	Yes	Yes
Cannabis-related paraphernalia activities with faces	Blunt/Joint	18	3.43	1.05	Yes	No
Cannabis-related paraphernalia activities with faces	Blunt/Joint	19	3.14	1.12	Yes	Yes
Cannabis-related paraphernalia activities with faces	Blunt/Joint	20	2	0.76	No	Yes
Cannabis-related paraphernalia activities with faces	Blunt/Joint	21	3.29	1.03	Yes	Yes
Cannabis-related paraphernalia activities with faces	Blunt/Joint	22	3	1.25	Yes	No
Cannabis-related paraphernalia activities with faces	Blunt/Joint	23	3	1.73	Yes	No
Cannabis-related paraphernalia activities with faces	Blunt/Joint	24	3.17	1.34	Yes	Yes
Cannabis-related paraphernalia with hands	Blunt/Joint	1	3.14	1.25	Yes	No
Cannabis-related paraphernalia with hands	Blunt/Joint	2	2.29	0.7	No	Yes
Cannabis-related paraphernalia with hands	Blunt/Joint	3	4	1.07	Yes	Yes
Cannabis-related paraphernalia with hands	Blunt/Joint	4	3.29	1.58	Yes	Yes
Cannabis-related paraphernalia with hands	Blunt/Joint	5	4	1.07	Yes	Yes
Cannabis-related paraphernalia with hands	Blunt/Joint	6	4	1.39	Yes	Yes
Cannabis-related paraphernalia with hands	Blunt/Joint	7	2.43	1.05	No	Yes
Cannabis-related paraphernalia with hands	Blunt/Joint	8	3.57	1.05	Yes	Yes
Cannabis-related paraphernalia with hands	Blunt/Joint	9	3.43	1.4	Yes	Yes
Cannabis-related paraphernalia with hands	Blunt/Joint	10	3.57	1.05	Yes	Yes
Cannabis-related paraphernalia with hands	Blunt/Joint	11	2	1.07	No	Yes
Cannabis-related paraphernalia with hands	Blunt/Joint	12	3.29	1.16	Yes	Yes
Cannabis-related paraphernalia with hands	Blunt/Joint	13	2.57	1.18	No	Yes
Cannabis-related paraphernalia with hands	Blunt/Joint	14	4	0.93	Yes	Yes
Cannabis-related paraphernalia with hands	Blunt/Joint	15	3.71	1.28	Yes	Yes
Cannabis-related paraphernalia with hands	Blunt/Joint	16	2.71	1.28	No	Yes
Cannabis-related paraphernalia with hands	Blunt/Joint	17	2.43	1.18	No	Yes
Cannabis-related paraphernalia with hands	Blunt/Joint	18	2.14	1.36	No	Yes
Cannabis-related paraphernalia with hands	Blunt/Joint	19	2.29	1.39	No	Yes
Cannabis-related paraphernalia with hands	Blunt/Joint	20	1.29	0.7	No	Yes
Cannabis-related paraphernalia with hands	Blunt/Joint	21	2	1.07	No	Yes
Cannabis-related paraphernalia objects	Blunt/Joint	1	4	2	Yes	Yes
Cannabis-related paraphernalia objects	Blunt/Joint	2	1	0	No	Yes
Cannabis-related paraphernalia objects	Blunt/Joint	3	1.43	1.05	No	Yes
Cannabis-related paraphernalia objects	Blunt/Joint	4	3.86	1.05	Yes	Yes
Cannabis-related paraphernalia objects	Blunt/Joint	5	3.29	0.7	Yes	Yes
Cannabis-related paraphernalia objects	Blunt/Joint	6	2	1.52	Yes	Yes
Cannabis-related paraphernalia objects	Blunt/Joint	7	1.24	1.11	No	Yes
Cannabis-related paraphernalia objects	Blunt/Joint	8	2	0.35	Yes	Yes
Cannabis-related paraphernalia objects	Blunt/Joint	9	4.1	2.1	Yes	Yes
Cannabis-related paraphernalia objects	Blunt/Joint	10	2.65	2.56	Yes	Yes
Cannabis-related paraphernalia objects	Blunt/Joint	11	2.86	1.23	Yes	Yes
Cannabis-related paraphernalia objects	Blunt/Joint	12	4	1.07	Yes	No
Cannabis-related paraphernalia objects	Blunt/Joint	13	3.21	0.83	Yes	Yes
Cannabis-related paraphernalia objects	Blunt/Joint	14	2	1.5	Yes	No
Cannabis-related paraphernalia objects	Blunt/Joint	15	1	0	No	Yes
Cannabis-related paraphernalia objects	Blunt/Joint	16	4.31	1.43	Yes	Yes
Cannabis-related paraphernalia objects	Blunt/Joint	17	4.21	0	Yes	Yes
Cannabis-related paraphernalia objects	Blunt/Joint	18	1	0	No	No
Cannabis-related paraphernalia objects	Blunt/Joint	19	1.57	1.4	No	Yes
Cannabis-related paraphernalia objects	Blunt/Joint	20	1.14	0.35	No	Yes
Cannabis-related paraphernalia objects	Blunt/Joint	21	4	1.4	Yes	Yes
Cannabis-related paraphernalia objects	Blunt/Joint	22	3.57	1.05	Yes	Yes
Cannabis-related paraphernalia objects	Blunt/Joint	23	3.86	0.83	Yes	Yes
Cannabis-related paraphernalia objects	Blunt/Joint	24	2.57	1.18	Yes	Yes
Cannabis-related paraphernalia activities with faces	Bong	1	2.1	1.12	Yes	Yes
Cannabis-related paraphernalia activities with faces	Bong	2	1.43	0.9	Yes	No
Cannabis-related paraphernalia activities with faces	Bong	3	2.43	0.73	Yes	Yes
Cannabis-related paraphernalia activities with faces	Bong	4	1.09	0.88	Yes	Yes
Cannabis-related paraphernalia activities with faces	Bong	5	1	0	No	Yes
Cannabis-related paraphernalia activities with faces	Bong	6	1.08	0.55	No	Yes
Cannabis-related paraphernalia activities with faces	Bong	7	1	0	No	Yes
Cannabis-related paraphernalia activities with faces	Bong	8	1	0	No	Yes
Cannabis-related paraphernalia activities with faces	Bong	9	1	0	No	Yes
Cannabis-related paraphernalia activities with faces	Bong	10	2.57	0.73	Yes	Yes
Cannabis-related paraphernalia activities with faces	Bong	11	2.2	1.03	Yes	Yes
Cannabis-related paraphernalia activities with faces	Bong	12	2	1.07	Yes	No
Cannabis-related paraphernalia activities with faces	Bong	13	2.98	2.1	Yes	Yes
Cannabis-related paraphernalia activities with faces	Bong	14	1	0	No	Yes
Cannabis-related paraphernalia activities with faces	Bong	15	1.14	0.83	Yes	No
Cannabis-related paraphernalia activities with faces	Bong	16	1	0	No	No
Cannabis-related paraphernalia activities with faces	Bong	17	1	0	No	No
Cannabis-related paraphernalia activities with faces	Bong	18	2.1	1.1	Yes	No
Cannabis-related paraphernalia activities with faces	Bong	19	1	0	No	No
Cannabis-related paraphernalia activities with faces	Bong	20	1.09	1.1	Yes	Yes
Cannabis-related paraphernalia activities with faces	Bong	21	1	0	No	No
Cannabis-related paraphernalia with hands	Bong	1	1.21	1.25	Yes	Yes
Cannabis-related paraphernalia with hands	Bong	2	2	0.7	Yes	Yes
Cannabis-related paraphernalia with hands	Bong	3	1.42	1.07	Yes	Yes
Cannabis-related paraphernalia with hands	Bong	4	1.11	1.58	No	Yes
Cannabis-related paraphernalia with hands	Bong	5	1	0	No	Yes
Cannabis-related paraphernalia with hands	Bong	6	1	0	No	Yes
Cannabis-related paraphernalia with hands	Bong	7	1.43	1.05	Yes	Yes
Cannabis-related paraphernalia with hands	Bong	8	1.57	1.05	Yes	Yes
Cannabis-related paraphernalia with hands	Bong	9	2.1	1.4	Yes	Yes
Cannabis-related paraphernalia with hands	Bong	10	1.31	1.05	Yes	Yes
Cannabis-related paraphernalia with hands	Bong	11	1.09	1.07	No	Yes
Cannabis-related paraphernalia with hands	Bong	12	1	0	No	Yes
Cannabis-related paraphernalia with hands	Bong	13	1.21	0.9	Yes	Yes
Cannabis-related paraphernalia with hands	Bong	14	1.2	0.93	Yes	Yes
Cannabis-related paraphernalia with hands	Bong	15	1.22	1.28	Yes	No
Cannabis-related paraphernalia with hands	Bong	16	2.71	1.28	Yes	Yes
Cannabis-related paraphernalia with hands	Bong	17	1	0	No	Yes
Cannabis-related paraphernalia with hands	Bong	18	1	0	No	No
Cannabis-related paraphernalia with hands	Bong	19	1	0	No	Yes
Cannabis-related paraphernalia with hands	Bong	20	1	0	No	Yes
Cannabis-related paraphernalia objects	Bong	1	1	0	No	Yes
Cannabis-related paraphernalia objects	Bong	2	1	0	No	No
Cannabis-related paraphernalia objects	Bong	3	1	0	No	Yes
Cannabis-related paraphernalia objects	Bong	4	1	0	No	Yes
Cannabis-related paraphernalia objects	Bong	5	1	0	No	Yes
Cannabis-related paraphernalia objects	Bong	6	1	0	No	Yes
Cannabis-related paraphernalia objects	Bong	7	1.1	0	Yes	Yes
Cannabis-related paraphernalia objects	Bong	8	1	0	No	Yes
Cannabis-related paraphernalia objects	Bong	9	1.09	1.4	Yes	Yes
Cannabis-related paraphernalia objects	Bong	10	1.11	1.16	Yes	Yes
Cannabis-related paraphernalia objects	Bong	11	1.57	0.9	Yes	Yes
Cannabis-related paraphernalia objects	Bong	12	1	0	No	Yes
Cannabis-related paraphernalia objects	Bong	13	1	0	No	Yes
Cannabis-related paraphernalia objects	Bong	14	1.1	0.87	Yes	Yes
Cannabis-related paraphernalia objects	Bong	15	1	0	No	Yes
Cannabis-related paraphernalia objects	Bong	16	1	0	No	Yes
Cannabis-related paraphernalia objects	Bong	17	1	0	No	Yes
Cannabis-related paraphernalia objects	Bong	18	1	0	No	Yes
Cannabis-related paraphernalia objects	Bong	19	2.14	0.35	Yes	Yes
Cannabis-related paraphernalia objects	Bong	20	1.43	1.05	Yes	Yes
Cannabis-related paraphernalia objects	Bong	21	1	0	No	Yes
Cannabis-related paraphernalia objects	Bong	22	1	0	No	Yes
Cannabis-related paraphernalia objects	Bong	23	1.21	0.83	Yes	Yes
Cannabis-related paraphernalia objects	Bong	24	2.02	1.18	Yes	Yes
Cannabis-related paraphernalia objects	Bong	25	1.21	1.02	Yes	Yes
Cannabis-related paraphernalia objects	Bong	26	1	0	No	Yes
Cannabis-related paraphernalia objects	Bong	27	1	0	No	Yes
Cannabis-related paraphernalia activities with faces	Pipe/Bong	1	1.86	0.99	No	No
Cannabis-related paraphernalia activities with faces	Pipe/Bong	2	1.71	0.7	No	Yes
Cannabis-related paraphernalia activities with faces	Pipe/Bong	3	2	0.93	No	Yes
Cannabis-related paraphernalia activities with faces	Pipe/Bong	4	1.86	1.12	Yes	Yes
Cannabis-related paraphernalia activities with faces	Pipe/Bong	5	1.57	1.05	No	Yes
Cannabis-related paraphernalia activities with faces	Pipe/Bong	6	2.14	1.25	Yes	Yes
Cannabis-related paraphernalia activities with faces	Pipe/Bong	7	2.14	0.99	Yes	Yes
Cannabis-related paraphernalia activities with faces	Pipe/Bong	8	1.57	1.05	No	No
Cannabis-related paraphernalia activities with faces	Pipe/Bong	9	2	1.03	Yes	Yes
Cannabis-related paraphernalia activities with faces	Pipe/Bong	10	1.29	0.45	No	Yes
Cannabis-related paraphernalia activities with faces	Pipe/Bong	11	2	1.39	No	No
Cannabis-related paraphernalia activities with faces	Pipe/Bong	12	2	1.07	No	Yes
Cannabis-related paraphernalia activities with faces	Pipe/Bong	13	3.57	1.68	Yes	Yes
Cannabis-related paraphernalia activities with faces	Pipe/Bong	14	1.43	0.73	No	No
Cannabis-related paraphernalia activities with faces	Pipe/Bong	15	2.29	1.28	Yes	Yes
Cannabis-related paraphernalia activities with faces	Pipe/Bong	16	1.86	0.83	No	Yes
Cannabis-related paraphernalia activities with faces	Pipe/Bong	17	3.32	1.5	Yes	Yes
Cannabis-related paraphernalia activities with faces	Pipe/Bong	18	2.2	0.7	Yes	No
Cannabis-related paraphernalia activities with faces	Pipe/Bong	19	2.29	1.28	Yes	Yes
Cannabis-related paraphernalia activities with faces	Pipe/Bong	20	2.57	1.18	Yes	No
Cannabis-related paraphernalia activities with faces	Pipe/Bong	21	3.43	0.49	Yes	Yes
Cannabis-related paraphernalia activities with faces	Pipe/Bong	22	3.71	0.83	Yes	Yes
Cannabis-related paraphernalia with hands	Pipe/Bong	1	1.43	0.73	No	Yes
Cannabis-related paraphernalia with hands	Pipe/Bong	2	1.43	1.05	No	Yes
Cannabis-related paraphernalia with hands	Pipe/Bong	3	2	1.41	Yes	Yes
Cannabis-related paraphernalia with hands	Pipe/Bong	4	2.9	1.16	Yes	Yes
Cannabis-related paraphernalia with hands	Pipe/Bong	5	1.14	0.35	No	Yes
Cannabis-related paraphernalia with hands	Pipe/Bong	6	1.43	0.73	No	Yes
Cannabis-related paraphernalia with hands	Pipe/Bong	7	1.9	0	Yes	Yes
Cannabis-related paraphernalia with hands	Pipe/Bong	8	1.71	0.7	Yes	Yes
Cannabis-related paraphernalia with hands	Pipe/Bong	9	1.57	0.73	Yes	No
Cannabis-related paraphernalia with hands	Pipe/Bong	10	2.14	1.36	Yes	Yes
Cannabis-related paraphernalia with hands	Pipe/Bong	11	3.14	1.36	Yes	Yes
Cannabis-related paraphernalia with hands	Pipe/Bong	12	2.29	1.39	Yes	No
Cannabis-related paraphernalia with hands	Pipe/Bong	13	2.01	0.7	Yes	Yes
Cannabis-related paraphernalia with hands	Pipe/Bong	14	2	1.07	Yes	Yes
Cannabis-related paraphernalia with hands	Pipe/Bong	15	1.29	0.7	No	Yes
Cannabis-related paraphernalia with hands	Pipe/Bong	16	2	0.93	Yes	Yes
Cannabis-related paraphernalia with hands	Pipe/Bong	17	2.89	1.05	Yes	No
Cannabis-related paraphernalia with hands	Pipe/Bong	18	2.9	1.12	No	No
Cannabis-related paraphernalia with hands	Pipe/Bong	19	3.2	1.36	No	Yes
Cannabis-related paraphernalia with hands	Pipe/Bong	20	1.1	0.5	No	Yes
Cannabis-related paraphernalia with hands	Pipe/Bong	21	1.71	1.39	No	Yes
Cannabis-related paraphernalia objects	Pipe/Bong	1	1.29	0.7	No	No
Cannabis-related paraphernalia objects	Pipe/Bong	2	2.14	1.36	Yes	Yes
Cannabis-related paraphernalia objects	Pipe/Bong	3	1.29	0.7	No	Yes
Cannabis-related paraphernalia objects	Pipe/Bong	4	1.29	0.7	No	Yes
Cannabis-related paraphernalia objects	Pipe/Bong	5	2	1.31	Yes	Yes
Cannabis-related paraphernalia objects	Pipe/Bong	6	1.86	1.12	Yes	Yes
Cannabis-related paraphernalia objects	Pipe/Bong	7	1.29	0.7	No	Yes
Cannabis-related paraphernalia objects	Pipe/Bong	8	2.29	1.39	Yes	Yes
Cannabis-related paraphernalia objects	Pipe/Bong	9	2.14	0.99	Yes	Yes
Cannabis-related paraphernalia objects	Pipe/Bong	10	1.43	0.73	No	Yes
Cannabis-related paraphernalia objects	Pipe/Bong	11	1.57	0.73	No	Yes
Cannabis-related paraphernalia objects	Pipe/Bong	12	2	1.31	Yes	Yes
Cannabis-related paraphernalia objects	Pipe/Bong	13	1.71	0.45	No	Yes
Cannabis-related paraphernalia objects	Pipe/Bong	14	2.5	1.61	Yes	Yes
Cannabis-related paraphernalia objects	Pipe/Bong	15	1.71	1.16	No	Yes
Cannabis-related paraphernalia objects	Pipe/Bong	16	1.57	1.05	No	Yes
Cannabis-related paraphernalia objects	Pipe/Bong	17	1.86	1.36	Yes	Yes
Cannabis-related paraphernalia objects	Pipe/Bong	18	1.57	0.9	No	Yes
Cannabis-related paraphernalia objects	Pipe/Bong	19	1.29	0.7	No	Yes
Cannabis-related paraphernalia objects	Pipe/Bong	20	1.43	1.05	No	Yes
Cannabis-related paraphernalia objects	Pipe/Bong	21	3.43	1.4	Yes	Yes
Cannabis-related paraphernalia objects	Pipe/Bong	22	3.57	1.05	No	Yes
Cannabis-related paraphernalia objects	Pipe/Bong	23	3.86	0.83	Yes	No
Cannabis-related paraphernalia objects	Pipe/Bong	24	2.57	1.18	Yes	Yes
Cannabis-related paraphernalia activities with faces	Vapor	1	0	0	No	Not Applicable
Cannabis-related paraphernalia activities with faces	Vapor	2	0	0	No	Not Applicable
Cannabis-related paraphernalia activities with faces	Vapor	3	0	0	No	Not Applicable
Cannabis-related paraphernalia activities with faces	Vapor	4	0	0	No	Not Applicable
Cannabis-related paraphernalia activities with faces	Vapor	5	0	0	No	Not Applicable
Cannabis-related paraphernalia activities with faces	Vapor	6	0	0	No	Not Applicable
Cannabis-related paraphernalia activities with faces	Vapor	7	0	0	No	Not Applicable
Cannabis-related paraphernalia activities with faces	Vapor	8	0	0	No	Not Applicable
Cannabis-related paraphernalia activities with faces	Vapor	9	0	0	No	Not Applicable
Cannabis-related paraphernalia activities with faces	Vapor	10	0	0	No	Not Applicable
Cannabis-related paraphernalia activities with faces	Vapor	11	0	0	No	Not Applicable
Cannabis-related paraphernalia activities with faces	Vapor	12	0	0	No	Not Applicable
Cannabis-related paraphernalia activities with faces	Vapor	13	0	0	No	Not Applicable
Cannabis-related paraphernalia activities with faces	Vapor	14	0	0	No	Not Applicable
Cannabis-related paraphernalia activities with faces	Vapor	15	0	0	No	Not Applicable
Cannabis-related paraphernalia activities with faces	Vapor	16	0	0	No	Not Applicable
Cannabis-related paraphernalia activities with faces	Vapor	17	0	0	No	Not Applicable
Cannabis-related paraphernalia activities with faces	Vapor	18	0	0	No	Not Applicable
Cannabis-related paraphernalia activities with faces	Vapor	19	0	0	No	Not Applicable
Cannabis-related paraphernalia activities with faces	Vapor	20	0	0	No	Not Applicable
Cannabis-related paraphernalia with hands	Vapor	1	0	0	No	Not Applicable
Cannabis-related paraphernalia with hands	Vapor	2	0	0	No	Not Applicable
Cannabis-related paraphernalia with hands	Vapor	3	0	0	No	Not Applicable
Cannabis-related paraphernalia with hands	Vapor	4	0	0	No	Not Applicable
Cannabis-related paraphernalia with hands	Vapor	5	0	0	No	Not Applicable
Cannabis-related paraphernalia with hands	Vapor	6	0	0	No	Not Applicable
Cannabis-related paraphernalia with hands	Vapor	7	0	0	No	Not Applicable
Cannabis-related paraphernalia with hands	Vapor	8	0	0	No	Not Applicable
Cannabis-related paraphernalia with hands	Vapor	9	0	0	No	Not Applicable
Cannabis-related paraphernalia with hands	Vapor	10	0	0	No	Not Applicable
Cannabis-related paraphernalia with hands	Vapor	11	0	0	No	Not Applicable
Cannabis-related paraphernalia with hands	Vapor	12	0	0	No	Not Applicable
Cannabis-related paraphernalia with hands	Vapor	13	0	0	No	Not Applicable
Cannabis-related paraphernalia with hands	Vapor	14	0	0	No	Not Applicable
Cannabis-related paraphernalia with hands	Vapor	15	0	0	No	Not Applicable
Cannabis-related paraphernalia with hands	Vapor	16	0	0	No	Not Applicable
Cannabis-related paraphernalia with hands	Vapor	17	0	0	No	Not Applicable
Cannabis-related paraphernalia with hands	Vapor	18	0	0	No	Not Applicable
Cannabis-related paraphernalia with hands	Vapor	19	0	0	No	Not Applicable
Cannabis-related paraphernalia with hands	Vapor	20	0	0	No	Not Applicable
Cannabis-related paraphernalia objects	Vapor	1	0	0	No	Not Applicable
Cannabis-related paraphernalia objects	Vapor	2	0	0	No	Not Applicable
Cannabis-related paraphernalia objects	Vapor	3	0	0	No	Not Applicable
Cannabis-related paraphernalia objects	Vapor	4	0	0	No	Not Applicable
Cannabis-related paraphernalia objects	Vapor	5	0	0	No	Not Applicable
Cannabis-related paraphernalia objects	Vapor	6	0	0	No	Not Applicable
Cannabis-related paraphernalia objects	Vapor	7	0	0	No	Not Applicable
Cannabis-related paraphernalia objects	Vapor	8	0	0	No	Not Applicable
Cannabis-related paraphernalia objects	Vapor	9	0	0	No	Not Applicable
Cannabis-related paraphernalia objects	Vapor	10	0	0	No	Not Applicable
Cannabis-related paraphernalia objects	Vapor	11	0	0	No	Not Applicable
Cannabis-related paraphernalia objects	Vapor	12	0	0	No	Not Applicable
Cannabis-related paraphernalia objects	Vapor	13	0	0	No	Not Applicable
Cannabis-related paraphernalia objects	Vapor	14	0	0	No	Not Applicable
Cannabis-related paraphernalia objects	Vapor	15	0	0	No	Not Applicable
Cannabis-related paraphernalia objects	Vapor	16	0	0	No	Not Applicable
Cannabis-related paraphernalia objects	Vapor	17	0	0	No	Not Applicable
Cannabis-related paraphernalia objects	Vapor	18	0	0	No	Not Applicable
Cannabis-related paraphernalia objects	Vapor	19	0	0	No	Not Applicable
Cannabis-related paraphernalia objects	Vapor	20	0	0	No	Not Applicable
Cannabis-related paraphernalia activities with faces	Toothbrush	1	1	0	No	No
Cannabis-related paraphernalia activities with faces	Toothbrush	2	1	0	No	No
Cannabis-related paraphernalia activities with faces	Toothbrush	3	1	0	No	No
Cannabis-related paraphernalia activities with faces	Toothbrush	4	1	0	No	No
Cannabis-related paraphernalia activities with faces	Toothbrush	5	1	0	No	No
Cannabis-related paraphernalia activities with faces	Toothbrush	6	1	0	No	Yes
Cannabis-related paraphernalia activities with faces	Toothbrush	7	1	0	No	Yes
Cannabis-related paraphernalia activities with faces	Toothbrush	8	1	0	No	Yes
Cannabis-related paraphernalia activities with faces	Toothbrush	9	1	1.4	No	Yes
Cannabis-related paraphernalia activities with faces	Toothbrush	10	1.71	1.16	No	No
Cannabis-related paraphernalia activities with faces	Toothbrush	11	1	0.9	No	Yes
Cannabis-related paraphernalia activities with faces	Toothbrush	12	1	0	No	No
Cannabis-related paraphernalia activities with faces	Toothbrush	13	1	0	No	Yes
Cannabis-related paraphernalia activities with faces	Toothbrush	14	1	0	No	Yes
Cannabis-related paraphernalia activities with faces	Toothbrush	15	1	0	No	No
Cannabis-related paraphernalia activities with faces	Toothbrush	16	1	0	No	Yes
Cannabis-related paraphernalia activities with faces	Toothbrush	17	1	0	No	No
Cannabis-related paraphernalia activities with faces	Toothbrush	18	1	0	No	Yes
Cannabis-related paraphernalia activities with faces	Toothbrush	19	1	0	No	No
Cannabis-related paraphernalia activities with faces	Toothbrush	20	1	0	No	No
Cannabis-related paraphernalia with hands	Toothbrush	1	1	0	No	Yes
Cannabis-related paraphernalia with hands	Toothbrush	2	1	0	No	Yes
Cannabis-related paraphernalia with hands	Toothbrush	3	1	0	No	Yes
Cannabis-related paraphernalia with hands	Toothbrush	4	1	0	No	Yes
Cannabis-related paraphernalia with hands	Toothbrush	5	1	0	No	Yes
Cannabis-related paraphernalia with hands	Toothbrush	6	1	0	No	No
Cannabis-related paraphernalia with hands	Toothbrush	7	1	0	No	Yes
Cannabis-related paraphernalia with hands	Toothbrush	8	1	0	No	Yes
Cannabis-related paraphernalia with hands	Toothbrush	9	1	0	No	Yes
Cannabis-related paraphernalia with hands	Toothbrush	10	1	0	No	Yes
Cannabis-related paraphernalia with hands	Toothbrush	11	1	0	No	Yes
Cannabis-related paraphernalia with hands	Toothbrush	12	1.57	1.4	No	No
Cannabis-related paraphernalia with hands	Toothbrush	13	1.71	1.16	No	Yes
Cannabis-related paraphernalia with hands	Toothbrush	14	1.57	0.9	No	Yes
Cannabis-related paraphernalia with hands	Toothbrush	15	1	0	No	Yes
Cannabis-related paraphernalia with hands	Toothbrush	16	1	0	No	Yes
Cannabis-related paraphernalia with hands	Toothbrush	17	1	0	No	Yes
Cannabis-related paraphernalia with hands	Toothbrush	18	2	0	No	Yes
Cannabis-related paraphernalia with hands	Toothbrush	19	1	0	No	Yes
Cannabis-related paraphernalia with hands	Toothbrush	20	0	0	No	Yes
Cannabis-related paraphernalia objects	Toothbrush	1	1	0	No	Yes
Cannabis-related paraphernalia objects	Toothbrush	2	1	0	No	Yes
Cannabis-related paraphernalia objects	Toothbrush	3	1	0	No	Yes
Cannabis-related paraphernalia objects	Toothbrush	4	1	0	No	Yes
Cannabis-related paraphernalia objects	Toothbrush	5	1	0	No	Yes
Cannabis-related paraphernalia objects	Toothbrush	6	1	0	No	Yes
Cannabis-related paraphernalia objects	Toothbrush	7	1	0	No	Yes
Cannabis-related paraphernalia objects	Toothbrush	8	1	0	No	Yes
Cannabis-related paraphernalia objects	Toothbrush	9	1	0	No	Yes
Cannabis-related paraphernalia objects	Toothbrush	10	1	0	No	Yes
Cannabis-related paraphernalia objects	Toothbrush	11	1	0	No	Yes
Cannabis-related paraphernalia objects	Toothbrush	12	1.21	2.3	No	Yes
Cannabis-related paraphernalia objects	Toothbrush	13	1	0	No	Yes
Cannabis-related paraphernalia objects	Toothbrush	14	1	0	No	Yes
Cannabis-related paraphernalia objects	Toothbrush	15	1	0	No	Yes
Cannabis-related paraphernalia objects	Toothbrush	16	1.01	1.9	No	Yes
Cannabis-related paraphernalia objects	Toothbrush	17	1	0	No	Yes
Cannabis-related paraphernalia objects	Toothbrush	18	1	0	No	Yes
Cannabis-related paraphernalia objects	Toothbrush	19	1	0	No	Yes
Cannabis-related paraphernalia objects	Toothbrush	20	1	0	No	Yes

### Sheet: main-study
Categories	Subdivisions	Cue	Name	Code	id	mean_of_craving	mean_of_arousal	mean_of_valence	reaction_time_ms_craving	reaction_time_ms_arousal	reaction_time_ms_valence
Cannabis alone	Flower	Craving	C1	1	1	66.78	5.86	6.8	175291	50634.6	63708.1
Cannabis alone	Flower	Craving	C2	2	2	60.45	5.08	6.51	217111	44521.7	58971.3
Cannabis alone	Flower	Craving	C3	3	3	64.18	5.37	6.69	227341	35728	174812
Cannabis alone	Flower	Craving	C4	4	4	59.59	5.24	6.49	243316	28769.2	55047.4
Cannabis alone	Flower	Craving	C5	5	5	71.76	5.92	7.1	245708	35295.2	53916.2
Cannabis alone	Flower	Craving	C6	6	6	60.78	5.2	6.45	265020	62487.5	67218.2
Cannabis alone	Flower	Craving	C7	7	7	63.82	5.51	6.39	283606	45852.1	59941.7
Cannabis alone	Flower	Craving	C8	8	8	65.29	5.65	6.8	300826	49867.7	60308.3
Cannabis alone	Flower	Craving	C9	9	9	62.73	5.45	6.51	385047	106851	103671
Cannabis alone	Flower	Craving	C10	10	10	45.86	4.96	6.55	391516	124864	111627
Cannabis alone	Powder	Craving	CP1	1	11	66.33	5.9	6.78	194487	30473.3	62187
Cannabis alone	Powder	Craving	CP2	2	12	51.37	4.67	6	217707	46741.9	50924.7
Cannabis alone	Powder	Craving	CP3	3	13	66.14	6.12	6.8	223541	43411.6	55041.2
Cannabis alone	Powder	Craving	CP4	4	14	59.59	5	4.1	244760	50966.4	61982.5
Cannabis alone	Powder	Craving	CP5	5	15	46.04	6.12	4.92	278362	29723.9	50014.3
Cannabis alone	Powder	Craving	CP6	6	16	50.12	5	5.35	337175	129083	133620
Cannabis alone	Powder	Craving	CP7	7	17	59.61	6.12	6.29	345819	60008.4	81018.2
Cannabis alone	Powder	Craving	CP8	8	18	61.24	5.08	6.41	369768	101268	98234.6
Cannabis alone	Powder	Craving	CP9	9	19	65.22	5.86	6.55	484576	34808.4	57288.6
Cannabis alone	Powder	Craving	CP10	10	20	59.27	5	6.04	589203	76432.9	110822
Cannabis-related paraphernalia activities with faces	Blunt/Joint	Craving	BJF1	1	21	63.27	4.86	6.2	211812	24566	42496.9
Cannabis-related paraphernalia activities with faces	Blunt/Joint	Craving	BJF2	2	22	60.02	5.49	6.24	233497	39197.7	71515.6
Cannabis-related paraphernalia activities with faces	Blunt/Joint	Craving	BJF3	3	23	58.27	5.02	6.1	235893	38768.2	60374
Cannabis-related paraphernalia activities with faces	Blunt/Joint	Craving	BJF4	4	24	53.51	6.12	4.92	298693	29401.9	48913.8
Cannabis-related paraphernalia activities with faces	Blunt/Joint	Craving	BJF5	5	25	50.14	5.45	4.98	323225	101375	128546
Cannabis-related paraphernalia activities with faces	Blunt/Joint	Craving	BJF6	6	26	56.8	5.27	5.78	348984	32034.7	50152.6
Cannabis-related paraphernalia activities with faces	Blunt/Joint	Craving	BJF7	7	27	56.43	5.14	5.55	387145	92190.7	122992
Cannabis-related paraphernalia activities with faces	Blunt/Joint	Craving	BJF8	8	28	50.12	6.04	5.37	388862	52313.6	64523.9
Cannabis-related paraphernalia activities with faces	Blunt/Joint	Craving	BJF9	9	29	62.57	5.63	5.96	958850	34706.2	47013.3
Cannabis-related paraphernalia activities with faces	Blunt/Joint	Craving	BJF10	10	30	56.43	6.12	5.47	2.92657e+06	31624.2	52210.6
Cannabis-related paraphernalia with hands	Blunt/Joint	Craving	BJH1	1	32	53.55	6.51	6.35	169499	27631.2	42840.5
Cannabis-related paraphernalia with hands	Blunt/Joint	Craving	BJH2	2	33	61.24	6.51	6.04	192392	55280.8	57679.1
Cannabis-related paraphernalia with hands	Blunt/Joint	Craving	BJH3	3	34	53.57	4.9	6.08	200028	37730.7	44675.8
Cannabis-related paraphernalia with hands	Blunt/Joint	Craving	BJH4	4	35	54.65	5.18	5.16	205509	39897.1	64432.8
Cannabis-related paraphernalia with hands	Blunt/Joint	Craving	BJH5	5	36	58.69	4.53	6.06	217347	34902.1	51812.1
Cannabis-related paraphernalia with hands	Blunt/Joint	Craving	BJH6	6	37	52.53	6.24	5.78	261429	44816.2	79666.7
Cannabis-related paraphernalia with hands	Blunt/Joint	Craving	BJH7	7	38	48.67	5	5.59	290517	31163.5	90013.7
Cannabis-related paraphernalia with hands	Blunt/Joint	Craving	BJH8	8	39	54.24	6.06	6.51	300589	129482	125891
Cannabis-related paraphernalia with hands	Blunt/Joint	Craving	BJH9	9	40	55.73	4.9	5.94	342481	129891	115661
Cannabis-related paraphernalia with hands	Blunt/Joint	Craving	BJH10	10	41	59.1	6.06	6.02	423706	30979.3	47593.3
Cannabis-related paraphernalia objects	Blunt/Joint	Craving	BJO1	1	42	58.63	6.55	6.55	228416	41232.1	55158.7
Cannabis-related paraphernalia objects	Blunt/Joint	Craving	BJO2	2	43	65.82	6.1	6.82	241896	39133.2	50327.6
Cannabis-related paraphernalia objects	Blunt/Joint	Craving	BJO3	3	44	53.29	5.86	6.04	261464	46102.5	60229.7
Cannabis-related paraphernalia objects	Blunt/Joint	Craving	BJO4	4	45	64.08	6.55	6.35	303096	47566	80855.9
Cannabis-related paraphernalia objects	Blunt/Joint	Craving	BJO5	5	46	60.45	5.14	6.37	344600	35256	64081
Cannabis-related paraphernalia objects	Blunt/Joint	Craving	BJO6	6	47	49.06	7.27	5.61	387076	71795.2	93380.4
Cannabis-related paraphernalia objects	Blunt/Joint	Craving	BJO7	7	48	53.84	6.55	6.22	398865	180137	177031
Cannabis-related paraphernalia objects	Blunt/Joint	Craving	BJO8	8	49	58.1	6.1	6.27	553586	31794	43105.1
Cannabis-related paraphernalia objects	Blunt/Joint	Craving	BJO9	9	50	56.92	5.41	6.27	943041	32380	54970.7
Cannabis-related paraphernalia objects	Blunt/Joint	Craving	BJO10	10	51	59.04	6.08	6	1.24489e+06	41701.1	59807.2
Cannabis-related paraphernalia activities with faces	Bong	Craving	PF1	1	52	44.24	4.49	5.55	220574	46048.9	59771.8
Cannabis-related paraphernalia activities with faces	Bong	Craving	PF2	2	53	30.02	3.22	4.51	228128	32224.2	73918.1
Cannabis-related paraphernalia activities with faces	Bong	Craving	PF3	3	54	40.94	3.84	5.47	232159	54278.3	74947.9
Cannabis-related paraphernalia activities with faces	Bong	Craving	PF4	4	55	52.39	3.69	4.82	252252	46775.1	66105.2
Cannabis-related paraphernalia activities with faces	Bong	Craving	PF5	5	56	45.63	4.02	5.45	290161	25375.2	47680.1
Cannabis-related paraphernalia activities with faces	Bong	Craving	PF6	6	57	47.8	4.57	5.92	309407	41973.3	56703.3
Cannabis-related paraphernalia activities with faces	Bong	Craving	PF7	7	58	60.96	3.29	4.86	350939	67664.3	87142.7
Cannabis-related paraphernalia activities with faces	Bong	Craving	PF8	8	59	48.08	3.59	5.14	414907	136718	135203
Cannabis-related paraphernalia activities with faces	Bong	Craving	PF9	9	60	58.69	3.84	5.08	596519	30975.8	73996.2
Cannabis-related paraphernalia activities with faces	Bong	Craving	PF10	10	61	47.78	3.65	4.9	990478	30760.8	47103.2
Cannabis-related paraphernalia with hands	Bong	Craving	PH1	1	62	36.08	4.43	5.78	191249	36884.2	50212
Cannabis-related paraphernalia with hands	Bong	Craving	PH2	2	63	26.49	4.45	5.65	214876	40550.1	70544.1
Cannabis-related paraphernalia with hands	Bong	Craving	PH3	3	64	22.84	3.59	4.78	216277	42589.3	40104.6
Cannabis-related paraphernalia with hands	Bong	Craving	PH4	4	65	23.47	3.16	4.57	227394	27551.3	43544
Cannabis-related paraphernalia with hands	Bong	Craving	PH5	5	66	23.47	4.02	5.51	229339	39906.8	74262.1
Cannabis-related paraphernalia with hands	Bong	Craving	PH6	6	67	26.47	3.73	5.16	232902	44346.7	74733.3
Cannabis-related paraphernalia with hands	Bong	Craving	PH7	7	68	21.55	4.04	5.67	301455	29865.6	50450.3
Cannabis-related paraphernalia with hands	Bong	Craving	PH8	8	69	20.2	3.57	5.1	368721	77973.6	95200.8
Cannabis-related paraphernalia with hands	Bong	Craving	PH9	9	70	31.49	4.24	5.33	391449	101648	104422
Cannabis-related paraphernalia with hands	Bong	Craving	PH10	10	71	21.92	3.69	5.14	418207	31468.2	84982.4
Cannabis-related paraphernalia objects	Bong	Craving	PO1	1	72	27.45	4.63	6.12	196439	41026.9	65720.9
Cannabis-related paraphernalia objects	Bong	Craving	PO2	2	73	29.98	4.27	5.67	212279	38377.5	45239.6
Cannabis-related paraphernalia objects	Bong	Craving	PO3	3	74	40.31	4.12	5.47	217295	42156.6	53468.6
Cannabis-related paraphernalia objects	Bong	Craving	PO4	4	75	42.27	4.04	5.29	231048	42475.8	51719.1
Cannabis-related paraphernalia objects	Bong	Craving	PO5	5	76	38.57	4.49	6.04	261176	35831.3	77306.4
Cannabis-related paraphernalia objects	Bong	Craving	PO6	6	77	20.39	5.12	6.53	282555	38606.7	83846.3
Cannabis-related paraphernalia objects	Bong	Craving	PO7	7	78	35.12	3.67	4.88	355747	87542.7	106248
Cannabis-related paraphernalia objects	Bong	Craving	PO8	8	79	39.51	3.71	5.31	355967	82165.1	108203
Cannabis-related paraphernalia objects	Bong	Craving	PO9	9	80	43.12	4.35	5.22	367064	31736.1	52870.1
Cannabis-related paraphernalia objects	Bong	Craving	PO10	10	81	42.1	4.02	5.31	374100	33657.3	47973.7
Cannabis-related paraphernalia activities with faces	Pipe/Bong	Craving	BF1	1	82	40.96	3.67	4.88	192649	115914	57602.1
Cannabis-related paraphernalia activities with faces	Pipe/Bong	Craving	BF2	2	83	47.37	4.51	5.76	194368	36886.8	47981.8
Cannabis-related paraphernalia activities with faces	Pipe/Bong	Craving	BF3	3	84	36.51	4.94	6.04	224700	34815.3	52733.6
Cannabis-related paraphernalia activities with faces	Pipe/Bong	Craving	BF4	4	85	41.92	3.73	4.88	235382	26964	56380.5
Cannabis-related paraphernalia activities with faces	Pipe/Bong	Craving	BF5	5	86	42.73	3.98	5.43	293856	44792.6	72378.8
Cannabis-related paraphernalia activities with faces	Pipe/Bong	Craving	BF6	6	87	47.78	3.57	5.12	311600	112424	65725.9
Cannabis-related paraphernalia activities with faces	Pipe/Bong	Craving	BF7	7	88	48.1	4.31	5.49	386790	33951.4	44608.4
Cannabis-related paraphernalia activities with faces	Pipe/Bong	Craving	BF8	8	89	40.78	3.18	4.57	410235	40057.5	137264
Cannabis-related paraphernalia activities with faces	Pipe/Bong	Craving	BF9	9	90	44.59	4.14	5.39	416157	121944	132650
Cannabis-related paraphernalia activities with faces	Pipe/Bong	Craving	BF10	10	91	47.22	3.63	4.98	431960	91298.5	103678
Cannabis-related paraphernalia with hands	Pipe/Bong	Craving	BH1	1	92	40.63	4.2	5.31	164245	25975.2	47269.5
Cannabis-related paraphernalia with hands	Pipe/Bong	Craving	BH2	2	93	37	4	5.16	276731	61264.4	61207.8
Cannabis-related paraphernalia with hands	Pipe/Bong	Craving	BH3	3	94	41.16	4.12	5.37	276936	46594.2	90491.4
Cannabis-related paraphernalia with hands	Pipe/Bong	Craving	BH4	4	95	37.57	3.41	4.88	287140	34254.2	117109
Cannabis-related paraphernalia with hands	Pipe/Bong	Craving	BH5	5	96	38.96	3.59	5.02	292546	41334.6	60850.6
Cannabis-related paraphernalia with hands	Pipe/Bong	Craving	BH6	6	97	42.06	3.76	5.37	330918	27572.8	49302.8
Cannabis-related paraphernalia with hands	Pipe/Bong	Craving	BH7	7	98	40.96	4	5.27	338095	120787	135218
Cannabis-related paraphernalia with hands	Pipe/Bong	Craving	BH8	8	99	38.51	3.73	5.06	362652	76989.2	108078
Cannabis-related paraphernalia with hands	Pipe/Bong	Craving	BH9	9	100	42.92	4.24	5.61	574323	53243.4	78031.5
Cannabis-related paraphernalia with hands	Pipe/Bong	Craving	BH10	10	101	39.65	3.94	5.24	2.84064e+06	37477.7	47568.1
Cannabis-related paraphernalia objects	Pipe/Bong	Craving	BO1	1	102	22.76	4.14	5.55	228378	32228.1	47050
Cannabis-related paraphernalia objects	Pipe/Bong	Craving	BO2	2	103	40.9	4.59	5.8	241567	38433.6	56014.2
Cannabis-related paraphernalia objects	Pipe/Bong	Craving	BO3	3	104	35.78	3.65	4.82	271366	41817	56872.2
Cannabis-related paraphernalia objects	Pipe/Bong	Craving	BO4	4	105	42.86	3.8	4.84	294459	35512	58505.5
Cannabis-related paraphernalia objects	Pipe/Bong	Craving	BO5	5	106	40.55	3.22	4.57	299742	31870.8	64219.3
Cannabis-related paraphernalia objects	Pipe/Bong	Craving	BO6	6	107	40.59	3.18	4.53	343904	121105	122470
Cannabis-related paraphernalia objects	Pipe/Bong	Craving	BO7	7	108	20.59	3.94	5.31	383251	100923	112042
Cannabis-related paraphernalia objects	Pipe/Bong	Craving	BO8	8	109	47.37	3.47	5.33	391113	44913.5	61292.1
Cannabis-related paraphernalia objects	Pipe/Bong	Craving	BO9	9	110	47.18	3.71	4.88	405445	33863.1	62622.2
Cannabis-related paraphernalia objects	Pipe/Bong	Craving	BO10	10	111	45.92	4.35	5.45	811631	116126	55961.8
Cannabis-related paraphernalia activities with faces	Toothbrush	Neutral	TF1	1	112	17.88	1.8	3.41	179541	25497.6	47516.2
Cannabis-related paraphernalia activities with faces	Toothbrush	Neutral	TF2	2	113	13.94	1.57	4.53	216266	42722.6	63186.8
Cannabis-related paraphernalia activities with faces	Toothbrush	Neutral	TF3	3	114	12.57	1.47	2.96	238555	39815.8	61121.3
Cannabis-related paraphernalia activities with faces	Toothbrush	Neutral	TF4	4	115	17.31	1.82	7.49	252112	43142	56897.7
Cannabis-related paraphernalia activities with faces	Toothbrush	Neutral	TF5	5	116	18.55	1.86	8.61	266445	29905	82892.2
Cannabis-related paraphernalia activities with faces	Toothbrush	Neutral	TF6	6	117	20.9	2.08	5.22	280268	28919.2	43041
Cannabis-related paraphernalia activities with faces	Toothbrush	Neutral	TF7	7	118	22.86	2.22	2.51	329791	27483.6	53940.9
Cannabis-related paraphernalia activities with faces	Toothbrush	Neutral	TF8	8	119	16.08	1.9	5.45	369425	87340.3	123282
Cannabis-related paraphernalia activities with faces	Toothbrush	Neutral	TF9	9	120	20	2.45	5.22	382072	72301.9	94482.4
Cannabis-related paraphernalia activities with faces	Toothbrush	Neutral	TF10	10	121	15.31	1.43	5.86	2.77549e+06	27831.2	81743
Cannabis-related paraphernalia with hands	Toothbrush	Neutral	TH1	1	122	19.8	2.2	4.02	216836	35151.3	59947.2
Cannabis-related paraphernalia with hands	Toothbrush	Neutral	TH2	2	123	22.71	2.06	4.63	222236	52308.3	78048.7
Cannabis-related paraphernalia with hands	Toothbrush	Neutral	TH3	3	124	15.73	2.1	3.73	223183	32317.4	68006.3
Cannabis-related paraphernalia with hands	Toothbrush	Neutral	TH4	4	125	17.31	1.78	4.78	229668	26378.8	54879.7
Cannabis-related paraphernalia with hands	Toothbrush	Neutral	TH5	5	126	17.47	1.84	3.67	232184	60266.7	67795.9
Cannabis-related paraphernalia with hands	Toothbrush	Neutral	TH6	6	127	20.45	1.84	2.73	234161	32543.3	71887.6
Cannabis-related paraphernalia with hands	Toothbrush	Neutral	TH7	7	128	13	1.82	2.29	245570	35940.7	48375.5
Cannabis-related paraphernalia with hands	Toothbrush	Neutral	TH8	8	129	13.16	1.86	3.82	323715	26563.7	42703.9
Cannabis-related paraphernalia with hands	Toothbrush	Neutral	TH9	9	130	14.98	1.78	4.1	419767	103004	122255
Cannabis-related paraphernalia with hands	Toothbrush	Neutral	TH10	10	131	17.49	2	5.45	531921	77081.3	107776
Cannabis-related paraphernalia objects	Toothbrush	Neutral	TO1	1	132	19.12	2.29	3.59	169903	24237.4	48627.6
Cannabis-related paraphernalia objects	Toothbrush	Neutral	TO2	2	133	23.12	2.2	3.59	203300	34931.2	58110.7
Cannabis-related paraphernalia objects	Toothbrush	Neutral	TO3	3	134	21.45	2.04	5	207188	32027	63522
Cannabis-related paraphernalia objects	Toothbrush	Neutral	TO4	4	135	16.61	1.9	3.57	209134	39444.3	56044.4
Cannabis-related paraphernalia objects	Toothbrush	Neutral	TO5	5	136	17.51	1.8	3.22	243372	44072.2	68856
Cannabis-related paraphernalia objects	Toothbrush	Neutral	TO6	6	137	14.51	0.96	6.12	308522	34886.6	53132.2
Cannabis-related paraphernalia objects	Toothbrush	Neutral	TO7	7	138	6.98	0.88	8.37	345323	32547.1	45468.8
Cannabis-related paraphernalia objects	Toothbrush	Neutral	TO8	8	139	14.02	0.82	4.78	358652	103822	129501
Cannabis-related paraphernalia objects	Toothbrush	Neutral	TO9	9	140	9.65	1.31	6.12	417955	107987	110260
Cannabis-related paraphernalia objects	Toothbrush	Neutral	TO10	10	141	10.73	1.67	5.51	1.41537e+06	75747.1	62112.4
